# Heterozygous loss-of-function *SMC3* variants are associated with variable and incompletely penetrant growth and developmental features

**DOI:** 10.1101/2023.09.27.23294269

**Authors:** Morad Ansari, Kamli N. W. Faour, Akiko Shimamura, Graeme Grimes, Emeline M. Kao, Erica R. Denhoff, Ana Blatnik, Daniel Ben-Isvy, Lily Wang, Benjamin M. Helm, Helen Firth, Amy M. Breman, Emilia K. Bijlsma, Aiko Iwata-Otsubo, Thomy J.L. de Ravel, Vincent Fusaro, Alan Fryer, Keith Nykamp, Lara G. Stühn, Tobias B. Haack, G. Christoph Korenke, Panayiotis Constantinou, Kinga M. Bujakowska, Karen J. Low, Emily Place, Jennifer Humberson, Melanie P. Napier, Jessica Hoffman, Jane Juusola, Matthew A. Deardorff, Wanqing Shao, Shira Rockowitz, Ian Krantz, Maninder Kaur, Sarah Raible, Sabine Kliesch, Moriel Singer-Berk, Emily Groopman, Stephanie DiTroia, Sonia Ballal, Siddharth Srivastava, Kathrin Rothfelder, Saskia Biskup, Jessica Rzasa, Jennifer Kerkhof, Haley McConkey, Anne O’Donnell-Luria, Bekim Sadikovic, Sarah Hilton, Siddharth Banka, Frank Tüttelmann, Donald Conrad, Michael E. Talkowski, David R. FitzPatrick, Philip M. Boone

## Abstract

Heterozygous missense variants and in-frame indels in *SMC3* are a cause of Cornelia de Lange syndrome (CdLS), marked by intellectual disability, growth deficiency, and dysmorphism, via an apparent dominant-negative mechanism. However, the spectrum of manifestations associated with *SMC3* loss-of-function variants has not been reported, leading to hypotheses of alternative phenotypes or even developmental lethality. We used matchmaking servers, patient registries, and other resources to identify individuals with heterozygous, predicted loss-of-function (pLoF) variants in *SMC3*, and analyzed population databases to characterize mutational intolerance in this gene. Here, we show that *SMC3* behaves as an archetypal haploinsufficient gene: it is highly constrained against pLoF variants, strongly depleted for missense variants, and pLoF variants are associated with a range of developmental phenotypes. Among 13 individuals with *SMC3* pLoF variants, phenotypes were variable but coalesced on low growth parameters, developmental delay/intellectual disability, and dysmorphism reminiscent of atypical CdLS. Comparisons to individuals with *SMC3* missense/in-frame indel variants demonstrated a milder presentation in pLoF carriers. Furthermore, several individuals harboring pLoF variants in *SMC3* were nonpenetrant for growth, developmental, and/or dysmorphic features, some instead having intriguing symptomatologies with rational biological links to *SMC3* including bone marrow failure, acute myeloid leukemia, and Coats retinal vasculopathy. Analyses of transcriptomic and epigenetic data suggest that *SMC3* pLoF variants reduce *SMC3* expression but do not result in a blood DNA methylation signature clustering with that of CdLS, and that the global transcriptional signature of *SMC3* loss is model-dependent. Our finding of substantial population-scale LoF intolerance in concert with variable penetrance in subjects with *SMC3* pLoF variants expands the scope of cohesinopathies, informs on their allelic architecture, and suggests the existence of additional clearly LoF-constrained genes whose disease links will be confirmed only by multi-layered genomic data paired with careful phenotyping.
