## Supplementary material for "Heterozygous loss-of-function *SMC3* variants are associated with variable and incompletely penetrant growth and developmental features": Table S2

### Sheet: Sheet1
Table S2: Heterozygous SMC3 pLoF variants among genomic cohorts
Source	Metric/cases	URL/reference
gnomAD v2.1.1	pLI=1 pLoF o/e=79.5/0 (range 0-0.04) LOEUF = 0.04 Missense Z=6.4	https://gnomad.broadinstitute.org/gene/ENSG00000108055?dataset=gnomad_r2_1
gnomAD-SV v2.1	No pLOF structural variants (e.g. deletions)	https://gnomad.broadinstitute.org/gene/ENSG00000108055?dataset=gnomad_sv_r2_1
DGV	1 partial gene del from early optical mapping study	http://dgv.tcag.ca/dgv/app/variant?id=nsv508607&ref=GRCh38/hg38 https://genome.ucsc.edu/cgi-bin/hgc?hgsid=1450511479_BGyZFTWIvAOtlnjWmJvGema89plS&db=hg38&c=chr10&l=110566120&r=110608428&o=110571772&t=110655342&g=dgvMerged&i=nsv508607
Cross-disorder dosage sensitivity map of the human genome	pHaplo = 0.998 pHaplo rank %ile = 99.6	https://pubmed.ncbi.nlm.nih.gov/35917817/
UK Biobank	No associations of pLoF with phenotype p<2.5e-6 (SKAT-O) One association of pLoF with phenotype p<1e-4 (mean reticulocyte volume) 2 deletions among 196,869 cases. No calibrated o/e metric exists for this variant type in UKBB	https://app.genebass.org/ Our analysis
DECIPHER	No LoF sequence variants or CNVs <1Mb	https://www.deciphergenomics.org/gene/SMC3/overview/clinical-info
Copy Number Variation Morbidity Map of Developmental Delay	No dels <1Mb in cases No dels at all in controls	https://genome.ucsc.edu/cgi-bin/hgTrackUi?hgsid=1450511479_BGyZFTWIvAOtlnjWmJvGema89plS&db=hg38&c=chr10&g=cnvDevDelay Coe Nat Genet 2014; Cooper Nat Genet 2011
