## Supplementary material for "Heterozygous loss-of-function *SMC3* variants are associated with variable and incompletely penetrant growth and developmental features": Table S3

### Sheet: gnomAD SMC3 pLOF variants
Table S3: SMC3 pLoF variants in gnomAD and UKBB
Source: https://gnomad.broadinstitute.org/gene/ENSG00000108055?dataset=gnomad_r2_1
gnomAD data																	LoF adjudication
Chromosome	Position (hg19)	rsIDs	Reference	Alternate	Source	Filters - exomes	Filters - genomes	Transcript	HGVS Consequence	Protein Consequence	Transcript Consequence	VEP Annotation	Allele Count	Allele Number	Allele Frequency	Homozygote Count	Verdict	Comments
10	112328765	rs1230381435	GTGAT	G	gnomAD Exomes	PASS	NA	ENST00000361804.4	p.Ile30TrpfsTer81	p.Ile30TrpfsTer81	c.88_91delATTG	frameshift_variant	1	251334	3.98e-06	0	lof	No flags
10	112333464	rs764130918	GT	G	gnomAD Exomes	PASS	NA	ENST00000361804.4	p.Val31GlyfsTer81	p.Val31GlyfsTer81	c.92delT	frameshift_variant	1	250088	4e-06	0	lof	No flags
10	112333493	rs1182362356	CT	C	gnomAD Exomes	PASS	NA	ENST00000361804.4	p.Tyr43MetfsTer69	p.Tyr43MetfsTer69	c.127delT	frameshift_variant	1	250788	3.99e-06	0	likely_not_lof	No read data available in all current versions of gnomAD and therefore this indel could not be assessed for a frame restoring indel (e.g. a nearby indel in cis that would restore frame) and not be predicted to result in NMD, in homopolymer region (TTT…)
10	112341857	rs749775572	G	GT	gnomAD Exomes	PASS	NA	ENST00000361804.4	c.723+2dupT		c.723+2dupT	splice_donor_variant	1	250938	3.99e-06	0	not_lof	Variant impacting the +/-1,2 splice position that has no predicted impact on splicing per SpliceAI
10	112343294	rs1290030566	T	TTAGAAGTACAATAGC	gnomAD Exomes	PASS	NA	ENST00000361804.4	p.Asn319_Ser320insTer	p.Asn319_Ser320insTer	c.957_958insTAGAAGTACAATAGC	stop_gained	1	251112	3.98e-06	0	uncertain	No read data available in all current versions of gnomAD and therefore this indel could not be assessed for a frame restoring indel (e.g. a nearby indel in cis that would restore frame) and not be predicted to result in NMD, low DP (depth, <15)
10	112357904	rs747202097	TAATG	T	gnomAD Exomes	PASS	NA	ENST00000361804.4	p.Asn709LysfsTer5	p.Asn709LysfsTer5	c.2127_2130delTGAA	frameshift_variant	1	251206	3.98e-06	0	lof	No flags
10	112357913	rs1202650673	TG	T	gnomAD Exomes	PASS	NA	ENST00000361804.4	p.Asp712IlefsTer3	p.Asp712IlefsTer3	c.2134delG	frameshift_variant	1	251202	3.98e-06	0	lof	No flags
10	112359412	rs1205108755	C	T	gnomAD Genomes	NA	PASS	ENST00000361804.4	p.Gln757Ter	p.Gln757Ter	c.2269C>T	stop_gained	1	31402	3.18e-05	0	lof	No flags
10	112360302	rs1262811984	C	CAGGT	gnomAD Exomes	PASS	NA	ENST00000361804.4	c.2534_2535+2dupAGGT		c.2534_2535+2dupAGGT	frameshift_variant	1	250528	3.99e-06	0	not_lof	Deletion leading to no net sequence alteration
Note: fs indels may not contribute to LoF o/e because of lack of mutational model

### Sheet: UKBB SMC3 pLOF variants
Source: https://app.genebass.org/gene/ENSG00000108055/phenotype/continuous-30260-both_sexes--irnt?resultIndex=gene-manhattan
variant_id (hg38)	consequence	hgvsp or splice variant	allele_count	homozygote_count	allele_number	allele_frequency	removed from analyses
10-110567819-GTACA-G	frameshift_variant	ENSP00000354720.5:p.Tyr2Ter	1	0	735924	1.36e-06
10-110582574-CGA-C	frameshift_variant	ENSP00000354720.5:p.Glu247AspfsTer2	1	0	734644	1.36e-06
10-110582601-CAATT-C	frameshift_variant	ENSP00000354720.5:p.Leu256GlufsTer21	1	0	735596	1.36e-06
10-110583548-G-GGTAA	splice_donor_variant; frameshift_variant	c.969_969+1insGTAA	1	0	735824	1.36e-06
10-110593094-AAACTGAGGTAC-A	frameshift_variant	ENSP00000354720.5:p.Leu613SerfsTer4	1	0	735832	1.36e-06
10-110593149-C-CTTATTTG	frameshift_variant	ENSP00000354720.5:p.Leu631TyrfsTer7	1	0	735780	1.36e-06
10-110598215-TAG-T	frameshift_variant	ENSP00000354720.5:p.Asp733Ter	1	0	735858	1.36e-06
10-110599722-AGAACTGG-A	frameshift_variant	ENSP00000354720.5:p.Gly782IlefsTer6	1	0	735904	1.36e-06
10-110600442-AACAG-A	frameshift_variant	ENSP00000354720.5:p.Arg812SerfsTer3	1	0	636350	1.57e-06
10-110601710-T-TA	frameshift_variant	ENSP00000354720.5:p.Met907AsnfsTer12	1	0	735768	1.36e-06
10-110601819-AT-A	frameshift_variant	ENSP00000354720.5:p.Arg944GlufsTer17	1	0	735868	1.36e-06
10-110602532-TG-T	frameshift_variant	ENSP00000354720.5:p.Val1056Ter	1	0	735794	1.36e-06
10-110602603-A-AG	frameshift_variant	ENSP00000354720.5:p.Ser1081PhefsTer11	1	0	735866	1.36e-06
10-110602628-TC-T	frameshift_variant	ENSP00000354720.5:p.Pro1088HisfsTer22	1	0	735876	1.36e-06
10-110575403-TGTGA-T	splice_donor_variant	c.198+1delGTGA	5	0	730122	6.85e-06	Yes; does not change first 5 nt of 5' splice site
10-110589710-T-G	splice_donor_variant	c.1409+2T>G	1	0	688152	1.45e-06
10-110596551-A-G	splice_donor_variant	c.2116+1A>G	1	0	735840	1.36e-06
10-110596552-T-C	splice_donor_variant	c.2116+2T>C	1	0	735826	1.36e-06
10-110577859-C-T	stop_gained	ENSP00000354720.5:p.Arg99Ter	1	0	734144	1.36e-06
10-110589626-G-T	stop_gained	ENSP00000354720.5:p.Glu443Ter	1	0	731328	1.37e-06
10-110596457-C-T	stop_gained	ENSP00000354720.5:p.Arg675Ter	1	0	735886	1.36e-06
10-110600541-G-T	stop_gained	ENSP00000354720.5:p.Glu844Ter	1	0	607354	1.65e-06
10-110601046-G-T	stop_gained	ENSP00000354720.5:p.Glu854Ter	1	0	735666	1.36e-06
10-110601121-C-T	stop_gained	ENSP00000354720.5:p.Arg879Ter	1	0	734304	1.36e-06
10-110602532-T-A	stop_gained	ENSP00000354720.5:p.Leu1055Ter	1	0	735794	1.36e-06
