## Supplementary material for "Heterozygous loss-of-function *SMC3* variants are associated with variable and incompletely penetrant growth and developmental features": Table S6

### Sheet: Sheet1
Table S6: SMC3, SMC1A, RAD21 Perturb-seq parameters
Explanation: The mitotic/interphase cohesin genes represented among all three libraries in Replogle et al Cell 2022.
SMC3	K562 genome-wide (day 8)	K562 essential gene (day 6)	RPE1 essential gene (day 7)
Knockdown	-31.5% (68.5% residual)	-77.2% (22.8% residual)	-73.2% (26.8% residual)
DEGs	747 Anderson-Darling 397 Mann-Whitney	1122 Anderson-Darling 736 Mann-Whitney	97 Anderson-Darling 73 Mann-Whitney
# of cells (filted)	31	54	30
Chromosomal instability (CIN) score	Z= -0.241	Z= +2.12	Z= +3.09
RAD21	K562 genome-wide (day 8)	K562 essential gene (day 6)	RPE1 essential gene (day 7)
Knockdown	-59.6% (40.4% residual)	-57.0% (43.0% residual)	-82.8% (17.2% residual)
DEGs	1438 Anderson-Darling 1135 Mann-Whitney	461 Anderson-Darling 379 Mann-Whitney	546 Anderson-Darling 482 Mann-Whitney
# of cells (filted)	291	117	42
Chromosomal instability (CIN) score	Z= +1.17	Z= -0.81	Z= +7.31
SCM1A	K562 genome-wide (day 8)	K562 essential gene (day 6)	RPE1 essential gene (day 7)
Knockdown	-68.5% (31.5% residual)	-83.4% (16.6% residual)	-95.3% (4.7% residual)
DEGs	3495 Anderson-Darling 1926 Mann-Whitney	3466 Anderson-Darling 2276 Mann-Whitney	2425 Anderson-Darling 2124 Mann-Whitney
# of cells (filted)	82	180	94
Chromosomal instability (CIN) score	Z= +0.79	Z= +0.80	Z= +4.01
